# Precision Health Diagnostic and Surveillance Network uses S Gene Target Failure (SGTF) combined with sequencing technologies to identify emerging SARS-CoV-2 variants

**DOI:** 10.1101/2021.05.04.21256012

**Authors:** Rafael Guerrero-Preston, Vanessa Rivera-Amill, Karem Caraballo, Andrea Arias García, Raphael Sánchez Torres, Fernando Tadeu Zamuner, Claudio Zanettini, Matthew J. MacKay, Rachet Baits, Nike Beaubier, Gaurav Khullar, Jessica Metti, Una Pipic, Ana Purcell-Wiltz, Keilyn Vale, Gabriela Pérez, Lorena De Jesus, Yaima Miranda, Denise Ortiz, Amanda García Negrón, Liliana Viera, Alberto Ortiz, Jorge Acevedo, Josefina Romaguera, Ivonne Jiménez-Velazquez, Luigi Marchionni, José Rodríguez-Orengo, Adriana Baez, Christopher E. Mason, David Sidransky

## Abstract

Several genomic epidemiology tools have been developed to track the public and population health impact of SARS-CoV-2 community spread worldwide. A SARS-CoV-2 Variant of Concern (VOC) B.1.1.7, known as 501Y.V1, which shows increased transmissibility, has rapidly become the dominant VOC in the United States (US). Our objective was to develop an evidenced-based genomic surveillance algorithm that combines RT-PCR and sequencing technologies to identify VOCs. Deidentified data were obtained from 508,969 patients tested for COVID-19 with the TaqPath COVID-19 RT-PCR Combo Kit (ThermoFisher) in four CLIA certified clinical laboratories in Puerto Rico (n=86,639) and in three CLIA certified clinical laboratories in the US (n=422,330). TaqPath data revealed a frequency of S Gene Target Failure (SGTF) >47% for the last week of March 2021, in both Puerto Rico and US laboratories. The monthly frequency of SGTF in Puerto Rico steadily increased exponentially from 4% in November 2020 to 47% in March 2021.The weekly SGTF rate in US samples was high (>8%) from late December to early January, and then also increased exponentially through April (48%). The exponential increase in SGFT prevalence in Puerto Rico is concurrent with a sharp increase in VOCs among all SARS-CoV-2 sequences from Puerto Rico uploaded to GISAID (n=461). B.1.1.7 frequency increased from <1% in the last week of January 2021 to 51.5% of viral sequences from Puerto Rico collected in the last week of March 2021. The exponential increase in SGTF and B.1.1.7 prevalence in Puerto Rico and US requires an urgent response. According to the proposed evidence-based algorithm, approximately 50% of all positive samples should be managed as potential B.1.1.7 carriers with VOC quarantine and contact tracing protocols while their lineage is confirmed by WGS in surveillance laboratories. Patients infected with VOCs should be effectively triaged for isolation, contact tracing and follow-up treatment purposes.
