## Supplemental S2 for "Precision Health Diagnostic and Surveillance Network uses S Gene Target Failure (SGTF) combined with sequencing technologies to identify emerging SARS-CoV-2 variants"

### Sheet: data_fig1
State	Month	Percentage
Puerto Rico	December	7.86
Connecticut	December	0.99
Illinois	December	0.17
New Jersey	December	0.06
New York	December	0.31
Puerto Rico	January	9.66
Connecticut	January	1.36
Illinois	January	0.62
New Jersey	January	1.28
New York	January	0.49
Puerto Rico	February	9.88
Connecticut	February	11.53
Illinois	February	3.53
New Jersey	February	8.61
New York	February	6.53
Puerto Rico	March	47.02
Connecticut	March	62.3
Illinois	March	31.03
New Jersey	March	58.25
New York	March	41.48

### Sheet: data_fig2
Lineage	n	Percentage
A.1	3	0.831025
B.1	36	9.9723
B.1.1	23	6.37119
B.1.1.192	1	0.277008
B.1.1.222	1	0.277008
B.1.1.225	25	6.92521
B.1.1.28	1	0.277008
B.1.1.316	1	0.277008
B.1.1.348	2	0.554017
B.1.1.434	4	1.10803
B.1.1.467	4	1.10803
B.1.1.519	6	1.66205
B.1.1.7	100	27.7008
B.1.110.3	2	0.554017
B.1.111	1	0.277008
B.1.126	2	0.554017
B.1.2	35	9.69529
B.1.234	3	0.831025
B.1.240	9	2.49307
B.1.241	1	0.277008
B.1.243	8	2.21607
B.1.351	1	0.277008
B.1.369	3	0.831025
B.1.375	3	0.831025
B.1.396	4	1.10803
B.1.400	1	0.277008
B.1.426	25	6.92521
B.1.427	3	0.831025
B.1.429	10	2.77008
B.1.446	1	0.277008
B.1.503	3	0.831025
B.1.509	5	1.38504
B.1.517	2	0.554017
B.1.526	16	4.43213
B.1.526.1	7	1.93906
B.1.526.2	9	2.49307
B.1.543	1	0.277008
B.1.564	1	0.277008
B.1.575	7	1.93906
B.1.577	1	0.277008
B.1.580	1	0.277008
B.1.582	1	0.277008
B.1.588	68	18.8366
B.1.595	3	0.831025
B.1.595.1	1	0.277008
B.1.596	4	1.10803
B.1.601	1	0.277008
B.1.609	1	0.277008
B.1.612	1	0.277008
B.1.618	1	0.277008
P.2	2	0.554017
R.1	6	1.66205

### Sheet: data_fig3
Collection date	State	mean_lag
2020-01-28	Illinois	14
2020-02-29	New York	98
2020-03-01	Illinois	36
2020-03-02	Connecticut	58
2020-03-02	New York	35
2020-03-03	New Jersey	84
2020-03-04	New Jersey	40
2020-03-04	New York	26
2020-03-05	Illinois	82
2020-03-05	New York	224
2020-03-06	Connecticut	14
2020-03-06	New York	157
2020-03-07	Illinois	37
2020-03-07	New York	161.333
2020-03-08	Connecticut	25.5
2020-03-08	New York	177.286
2020-03-08	Puerto Rico	71
2020-03-09	Connecticut	11
2020-03-09	New York	175
2020-03-10	Connecticut	10
2020-03-10	New Jersey	77
2020-03-10	New York	151.111
2020-03-11	Connecticut	40
2020-03-11	New York	145.833
2020-03-12	Connecticut	87
2020-03-12	Illinois	19
2020-03-12	New York	123.957
2020-03-13	Connecticut	56.4167
2020-03-13	Illinois	20
2020-03-13	New Jersey	158.333
2020-03-13	New York	191.923
2020-03-14	Connecticut	78.6154
2020-03-14	Illinois	152.667
2020-03-14	New Jersey	202.6
2020-03-14	New York	229.375
2020-03-15	Connecticut	123.5
2020-03-15	New Jersey	191.625
2020-03-15	New York	276.342
2020-03-16	Connecticut	172.583
2020-03-16	New Jersey	203.591
2020-03-16	New York	200.495
2020-03-16	Puerto Rico	228
2020-03-17	Connecticut	185.067
2020-03-17	Illinois	202
2020-03-17	New Jersey	202
2020-03-17	New York	191.118
2020-03-18	Connecticut	121
2020-03-18	Illinois	201
2020-03-18	New Jersey	22
2020-03-18	New York	162.438
2020-03-19	Connecticut	18.5833
2020-03-19	Illinois	200
2020-03-19	New York	130.455
2020-03-20	Illinois	131.667
2020-03-20	New Jersey	66
2020-03-20	New York	113.5
2020-03-20	Puerto Rico	199
2020-03-21	Connecticut	45
2020-03-21	New York	129
2020-03-22	New York	99.75
2020-03-23	Connecticut	10
2020-03-23	Illinois	129
2020-03-23	New York	145.25
2020-03-23	Puerto Rico	37
2020-03-24	Connecticut	9
2020-03-24	New York	154.333
2020-03-24	Puerto Rico	36
2020-03-25	Connecticut	73.125
2020-03-25	New York	163.667
2020-03-26	Connecticut	100.077
2020-03-26	New Jersey	63.5
2020-03-26	New York	129.4
2020-03-27	Connecticut	90.1429
2020-03-27	New York	157
2020-03-28	Connecticut	57.3333
2020-03-29	Connecticut	97.5
2020-03-29	New York	134
2020-03-30	Connecticut	58.619
2020-03-30	New Jersey	45
2020-03-30	New York	167.143
2020-03-31	Connecticut	179.818
2020-03-31	Illinois	288
2020-03-31	New York	150.167
2020-04-01	Connecticut	126.737
2020-04-01	New York	107
2020-04-01	Puerto Rico	28
2020-04-02	Connecticut	62.4444
2020-04-02	Illinois	286
2020-04-02	New Jersey	42
2020-04-02	New York	193.167
2020-04-03	Connecticut	114.091
2020-04-03	New York	105
2020-04-04	Connecticut	88.25
2020-04-04	New York	90.375
2020-04-05	Connecticut	108.857
2020-04-05	New York	148
2020-04-06	Connecticut	85.0667
2020-04-06	New York	94.6
2020-04-07	Connecticut	101.381
2020-04-07	New York	146
2020-04-08	Connecticut	72.6667
2020-04-08	New York	129.25
2020-04-09	Connecticut	89.7778
2020-04-09	New York	150.4
2020-04-10	Connecticut	82.2
2020-04-10	New York	125.727
2020-04-11	Connecticut	14.8
2020-04-11	New Jersey	335
2020-04-11	New York	150.5
2020-04-12	Connecticut	312
2020-04-12	New Jersey	334
2020-04-12	New York	141
2020-04-13	Connecticut	93.75
2020-04-13	New Jersey	333
2020-04-13	New York	170.364
2020-04-14	New Jersey	332
2020-04-14	New York	210.25
2020-04-15	Connecticut	325
2020-04-15	New Jersey	331
2020-04-15	New York	210.667
2020-04-16	Connecticut	146.286
2020-04-16	New Jersey	344
2020-04-16	New York	148.75
2020-04-17	Connecticut	12
2020-04-17	New Jersey	329
2020-04-17	New York	283.333
2020-04-18	New Jersey	328
2020-04-18	New York	328
2020-04-19	New Jersey	327
2020-04-19	New York	355
2020-04-20	New Jersey	326
2020-04-20	New York	126.5
2020-04-21	Connecticut	37
2020-04-21	New Jersey	353
2020-04-21	New York	251.5
2020-04-22	New Jersey	324
2020-04-23	Connecticut	301
2020-04-23	New York	249.5
2020-04-24	Connecticut	32
2020-04-24	New York	11
2020-04-25	New York	184
2020-04-27	Connecticut	283.667
2020-04-27	New York	172
2020-04-28	Connecticut	296
2020-04-28	Illinois	142.75
2020-04-29	Connecticut	27
2020-04-29	Illinois	90
2020-04-29	New York	170
2020-04-30	Connecticut	310
2020-04-30	Illinois	121.5
2020-04-30	New York	169
2020-05-01	Connecticut	282.75
2020-05-02	Connecticut	235
2020-05-02	New York	167
2020-05-03	Connecticut	234
2020-05-04	Connecticut	235.5
2020-05-04	New York	165
2020-05-05	Connecticut	244.571
2020-05-06	Connecticut	231
2020-05-06	New York	151.75
2020-05-07	Connecticut	231
2020-05-07	New York	162
2020-05-08	Connecticut	229
2020-05-09	Connecticut	228
2020-05-10	Connecticut	232
2020-05-10	New York	114
2020-05-11	Connecticut	228.5
2020-05-11	New York	158
2020-05-12	Connecticut	14
2020-05-12	New York	157
2020-05-13	Connecticut	281
2020-05-13	New York	156
2020-05-14	Connecticut	255.5
2020-05-19	New York	150
2020-05-22	Connecticut	254
2020-05-25	New York	144
2020-05-26	Connecticut	216
2020-05-26	Illinois	232
2020-05-27	Connecticut	215
2020-05-28	Connecticut	214
2020-05-28	New York	141
2020-06-03	Connecticut	203
2020-06-04	New York	134
2020-06-11	Puerto Rico	239
2020-06-13	Connecticut	193
2020-06-16	Connecticut	190
2020-06-22	Puerto Rico	228
2020-06-24	New Jersey	189
2020-06-25	Connecticut	181
2020-06-27	Illinois	213
2020-06-27	Puerto Rico	223
2020-06-29	Connecticut	258
2020-06-29	Puerto Rico	221
2020-06-30	Illinois	210
2020-07-01	Illinois	281
2020-07-06	Puerto Rico	74
2020-07-07	Connecticut	232
2020-07-07	Puerto Rico	227.5
2020-07-08	Illinois	201
2020-07-09	Puerto Rico	211
2020-07-10	Connecticut	166
2020-07-14	Puerto Rico	206
2020-07-15	Connecticut	227
2020-07-15	Illinois	194
2020-07-15	Puerto Rico	205
2020-07-16	Connecticut	224
2020-07-17	Puerto Rico	203
2020-07-18	New York	90
2020-07-20	Illinois	178
2020-07-20	Puerto Rico	200
2020-07-21	Connecticut	155
2020-07-21	Puerto Rico	199
2020-07-22	New York	86
2020-07-22	Puerto Rico	198
2020-07-23	Connecticut	210
2020-07-23	Puerto Rico	197
2020-07-24	Puerto Rico	196
2020-07-27	Connecticut	206
2020-07-27	Illinois	171
2020-07-27	Puerto Rico	193
2020-07-28	Puerto Rico	192
2020-07-29	Illinois	169
2020-07-31	Puerto Rico	189
2020-08-01	Puerto Rico	188
2020-08-02	Puerto Rico	201.5
2020-08-03	Puerto Rico	186
2020-08-04	Connecticut	198
2020-08-04	Puerto Rico	214
2020-08-05	New York	174
2020-08-06	Puerto Rico	183
2020-08-08	Puerto Rico	181
2020-08-10	Puerto Rico	179
2020-08-11	Illinois	158.5
2020-08-11	Puerto Rico	178
2020-08-13	Illinois	154
2020-08-14	Connecticut	21
2020-08-17	Connecticut	24.4231
2020-08-19	Connecticut	192
2020-08-19	Illinois	148
2020-08-19	Puerto Rico	170
2020-08-20	Illinois	147
2020-08-20	Puerto Rico	169
2020-08-23	New York	156
2020-08-23	Puerto Rico	166
2020-08-24	Illinois	143
2020-08-25	Illinois	148
2020-08-25	Puerto Rico	164
2020-08-27	Puerto Rico	162
2020-08-28	Puerto Rico	161
2020-09-01	Puerto Rico	157
2020-09-02	Puerto Rico	156
2020-09-03	Connecticut	175
2020-09-03	Illinois	133
2020-09-04	Puerto Rico	154
2020-09-05	Puerto Rico	153
2020-09-06	Puerto Rico	152
2020-09-08	Illinois	140
2020-09-09	Illinois	133
2020-09-10	New Jersey	148
2020-09-11	Illinois	147
2020-09-11	Puerto Rico	147
2020-09-12	Connecticut	101
2020-09-12	Puerto Rico	146
2020-09-14	Puerto Rico	144
2020-09-15	Connecticut	143
2020-09-16	Puerto Rico	142
2020-09-18	Connecticut	95
2020-09-18	Puerto Rico	140
2020-09-19	Connecticut	94
2020-09-21	Puerto Rico	137
2020-09-22	Puerto Rico	136
2020-09-25	Puerto Rico	133
2020-09-27	Puerto Rico	131
2020-09-29	Connecticut	129
2020-09-30	Puerto Rico	128
2020-10-01	New York	83
2020-10-01	Puerto Rico	127
2020-10-02	Puerto Rico	126
2020-10-03	New York	114
2020-10-03	Puerto Rico	125
2020-10-04	Puerto Rico	124
2020-10-05	New York	79
2020-10-07	Puerto Rico	121
2020-10-08	New Jersey	120
2020-10-08	Puerto Rico	120
2020-10-09	Illinois	119
2020-10-10	Puerto Rico	118
2020-10-11	Illinois	117
2020-10-12	Connecticut	71
2020-10-12	Puerto Rico	116
2020-10-13	Connecticut	70
2020-10-13	Puerto Rico	115
2020-10-14	Connecticut	69
2020-10-14	Puerto Rico	114
2020-10-15	New Jersey	102
2020-10-15	New York	102
2020-10-15	Puerto Rico	113
2020-10-16	Connecticut	67
2020-10-17	New Jersey	100
2020-10-18	Connecticut	99
2020-10-18	New York	66
2020-10-18	Puerto Rico	110
2020-10-19	Puerto Rico	109
2020-10-20	Puerto Rico	108
2020-10-21	Puerto Rico	107
2020-10-23	New Jersey	94
2020-10-23	New York	94
2020-10-25	Connecticut	59
2020-10-26	Connecticut	58
2020-10-26	Puerto Rico	131
2020-10-28	Connecticut	56
2020-10-28	New York	56
2020-10-28	Puerto Rico	129
2020-10-29	Connecticut	66
2020-10-29	New York	62
2020-10-30	Connecticut	87
2020-10-30	New York	61
2020-10-30	Puerto Rico	127
2020-10-31	Connecticut	53
2020-10-31	New Jersey	53
2020-11-02	Connecticut	50.6667
2020-11-02	New York	58
2020-11-02	Puerto Rico	124
2020-11-03	Connecticut	62.8
2020-11-03	New York	88
2020-11-04	Connecticut	48
2020-11-05	Connecticut	49.4706
2020-11-05	Illinois	82
2020-11-05	New York	105
2020-11-05	Puerto Rico	121
2020-11-06	Connecticut	46.6667
2020-11-07	Puerto Rico	119
2020-11-09	Illinois	65
2020-11-09	New Jersey	44
2020-11-10	Connecticut	45.3333
2020-11-10	Illinois	43
2020-11-10	New York	50
2020-11-11	Illinois	86
2020-11-12	Connecticut	48
2020-11-12	Illinois	85
2020-11-12	Puerto Rico	114
2020-11-13	Puerto Rico	113
2020-11-15	Connecticut	45
2020-11-15	New York	45
2020-11-16	Illinois	60
2020-11-16	New Jersey	44
2020-11-16	New York	94
2020-11-16	Puerto Rico	110
2020-11-17	Connecticut	81.5
2020-11-17	New Jersey	43
2020-11-17	New York	68
2020-11-18	Connecticut	98
2020-11-18	Puerto Rico	108
2020-11-19	Connecticut	94
2020-11-19	Puerto Rico	107
2020-11-20	Connecticut	71.4
2020-11-20	New York	68
2020-11-21	New Jersey	39
2020-11-22	Connecticut	88
2020-11-23	Connecticut	98
2020-11-23	New York	44
2020-11-23	Puerto Rico	103
2020-11-24	Connecticut	36
2020-11-24	Illinois	52
2020-11-24	New York	61
2020-11-24	Puerto Rico	102
2020-11-25	New York	85
2020-11-28	Connecticut	63
2020-11-28	New Jersey	97
2020-11-30	Connecticut	91.6
2020-11-30	New Jersey	95
2020-11-30	New York	80
2020-12-01	Connecticut	90
2020-12-01	New York	79
2020-12-01	Puerto Rico	95
2020-12-02	Connecticut	78
2020-12-02	New York	64
2020-12-02	Puerto Rico	94
2020-12-03	Connecticut	66.25
2020-12-03	Illinois	43
2020-12-03	New Jersey	92
2020-12-03	New York	75
2020-12-04	Connecticut	85
2020-12-04	New Jersey	58.5
2020-12-04	New York	75
2020-12-05	Connecticut	97
2020-12-05	Illinois	56
2020-12-06	Connecticut	74
2020-12-06	Illinois	62.625
2020-12-06	Puerto Rico	90
2020-12-07	Connecticut	75
2020-12-07	New York	73
2020-12-08	Connecticut	74
2020-12-08	New York	94
2020-12-08	Puerto Rico	88
2020-12-09	Connecticut	73.4
2020-12-09	New York	93
2020-12-09	Puerto Rico	87
2020-12-10	New York	92
2020-12-11	Connecticut	78
2020-12-11	Illinois	35
2020-12-11	New York	87.8
2020-12-12	Connecticut	38
2020-12-13	Connecticut	18
2020-12-13	New York	89
2020-12-14	Connecticut	68.5
2020-12-14	New Jersey	81
2020-12-14	New York	88
2020-12-14	Puerto Rico	82
2020-12-15	Connecticut	68.3333
2020-12-15	New York	46
2020-12-16	Connecticut	30
2020-12-16	Puerto Rico	80
2020-12-17	Connecticut	71.6667
2020-12-17	Puerto Rico	79
2020-12-18	Connecticut	54.5714
2020-12-18	New Jersey	69.5
2020-12-18	New York	62
2020-12-19	Connecticut	50.6
2020-12-19	New York	41
2020-12-19	Puerto Rico	77
2020-12-20	Connecticut	60
2020-12-21	Connecticut	50.5
2020-12-21	Illinois	25
2020-12-21	New York	42.7778
2020-12-21	Puerto Rico	75
2020-12-22	Connecticut	52.3333
2020-12-22	Illinois	58
2020-12-22	New Jersey	51
2020-12-22	New York	58.4286
2020-12-23	Connecticut	57
2020-12-23	New Jersey	62
2020-12-23	New York	50.4375
2020-12-24	Connecticut	56
2020-12-24	Illinois	47.6
2020-12-24	New Jersey	48.5
2020-12-24	New York	32.6
2020-12-24	Puerto Rico	45.5
2020-12-25	Illinois	49.75
2020-12-25	New Jersey	48
2020-12-25	New York	44.5
2020-12-26	Illinois	48.12
2020-12-26	New Jersey	50.64
2020-12-26	New York	48.6923
2020-12-26	Puerto Rico	43.5
2020-12-27	Connecticut	53
2020-12-27	Illinois	46.4375
2020-12-27	New Jersey	45.9186
2020-12-27	New York	42.3846
2020-12-27	Puerto Rico	42.5
2020-12-28	Connecticut	36.1667
2020-12-28	New Jersey	67
2020-12-28	New York	60.2
2020-12-28	Puerto Rico	41.5
2020-12-29	Connecticut	37.5556
2020-12-29	Illinois	51
2020-12-29	New Jersey	49
2020-12-29	New York	49.9091
2020-12-30	Connecticut	44.6
2020-12-30	Illinois	44.2
2020-12-30	New Jersey	40.56
2020-12-30	New York	57.8571
2020-12-31	Connecticut	22.2
2020-12-31	Illinois	31.4
2020-12-31	New Jersey	41.9
2020-12-31	New York	51.7647
2021-01-01	Connecticut	12
2021-01-01	New York	77
2021-01-02	Connecticut	16.3333
2021-01-02	Illinois	29.4
2021-01-02	New York	47.1429
2021-01-03	Connecticut	32.875
2021-01-03	Illinois	22.5714
2021-01-03	New Jersey	30.4286
2021-01-03	New York	17
2021-01-04	Connecticut	31.5714
2021-01-04	Illinois	32.5625
2021-01-04	New Jersey	36.5769
2021-01-04	New York	37.2414
2021-01-05	Connecticut	35.931
2021-01-05	Illinois	28
2021-01-05	New Jersey	41
2021-01-05	New York	49.5833
2021-01-06	Connecticut	21.0182
2021-01-06	Illinois	15
2021-01-06	New Jersey	32.2
2021-01-06	New York	66.8889
2021-01-07	Connecticut	24.875
2021-01-07	Illinois	22.2
2021-01-07	New Jersey	26
2021-01-07	New York	54
2021-01-07	Puerto Rico	58
2021-01-08	Connecticut	50.5455
2021-01-08	Illinois	21.4375
2021-01-08	New Jersey	32
2021-01-08	New York	44.3333
2021-01-08	Puerto Rico	38.5
2021-01-09	Connecticut	49.6667
2021-01-09	Illinois	25.44
2021-01-09	New Jersey	20.6667
2021-01-09	New York	62
2021-01-09	Puerto Rico	19
2021-01-10	Illinois	18.5
2021-01-10	New Jersey	16
2021-01-10	New York	49.8333
2021-01-11	Connecticut	28.35
2021-01-11	Illinois	31.1818
2021-01-11	New Jersey	25.05
2021-01-11	New York	45.6842
2021-01-11	Puerto Rico	29.8333
2021-01-12	Connecticut	30.7083
2021-01-12	Illinois	15.5
2021-01-12	New Jersey	32
2021-01-12	New York	41.5333
2021-01-12	Puerto Rico	44.1667
2021-01-13	Connecticut	35.3333
2021-01-13	Illinois	30.2
2021-01-13	New Jersey	30.6667
2021-01-13	New York	58.76
2021-01-13	Puerto Rico	15
2021-01-14	Connecticut	32
2021-01-14	Illinois	26.5
2021-01-14	New Jersey	35.9167
2021-01-14	New York	69.6667
2021-01-14	Puerto Rico	51
2021-01-15	Connecticut	40.8
2021-01-15	Illinois	27.1364
2021-01-15	New Jersey	39.5
2021-01-15	New York	38.8929
2021-01-16	Connecticut	39.5714
2021-01-16	Illinois	36.1111
2021-01-16	New Jersey	42.2727
2021-01-16	New York	34.5882
2021-01-16	Puerto Rico	26
2021-01-17	Connecticut	33
2021-01-17	Illinois	35.3333
2021-01-17	New Jersey	25
2021-01-17	New York	31.4615
2021-01-18	Connecticut	30
2021-01-18	Illinois	31.2222
2021-01-18	New Jersey	31
2021-01-18	New York	31.6571
2021-01-18	Puerto Rico	39
2021-01-19	Connecticut	30.6389
2021-01-19	Illinois	30
2021-01-19	New Jersey	29.6567
2021-01-19	New York	32.3077
2021-01-19	Puerto Rico	30
2021-01-20	Connecticut	35
2021-01-20	Illinois	23.5
2021-01-20	New Jersey	28.5714
2021-01-20	New York	43.6875
2021-01-20	Puerto Rico	26.3333
2021-01-21	Connecticut	30.931
2021-01-21	Illinois	27.4706
2021-01-21	New Jersey	28.549
2021-01-21	New York	44.0714
2021-01-21	Puerto Rico	44
2021-01-22	Connecticut	28.6
2021-01-22	Illinois	28.5
2021-01-22	New Jersey	28
2021-01-22	New York	34.2222
2021-01-22	Puerto Rico	38
2021-01-23	Connecticut	23.5
2021-01-23	Illinois	23.8
2021-01-23	New Jersey	25.25
2021-01-23	New York	25
2021-01-24	Connecticut	31.3333
2021-01-24	Illinois	29.5
2021-01-24	New Jersey	27.7692
2021-01-24	New York	27.4167
2021-01-25	Connecticut	31.625
2021-01-25	Illinois	29.9167
2021-01-25	New Jersey	28.1429
2021-01-25	New York	29.3958
2021-01-25	Puerto Rico	25
2021-01-26	Connecticut	25.3636
2021-01-26	Illinois	25.8
2021-01-26	New Jersey	27
2021-01-26	New York	32.5
2021-01-26	Puerto Rico	26.3333
2021-01-27	Connecticut	21.75
2021-01-27	Illinois	26.6667
2021-01-27	New Jersey	29.8333
2021-01-27	New York	32.3
2021-01-27	Puerto Rico	30
2021-01-28	Connecticut	23.5
2021-01-28	Illinois	24.8571
2021-01-28	New Jersey	24.6111
2021-01-28	New York	30.75
2021-01-29	Connecticut	23
2021-01-29	Illinois	23.5455
2021-01-29	New Jersey	23.7234
2021-01-29	New York	23.2778
2021-01-30	Connecticut	19.3333
2021-01-30	Illinois	21.3333
2021-01-30	New Jersey	22.9167
2021-01-30	New York	24.4444
2021-01-30	Puerto Rico	20
2021-01-31	Connecticut	25.2778
2021-01-31	Illinois	20.5714
2021-01-31	New Jersey	32.16
2021-01-31	New York	24.6
2021-02-01	Connecticut	23.7
2021-02-01	Illinois	23.75
2021-02-01	New Jersey	51.0633
2021-02-01	New York	35.2308
2021-02-01	Puerto Rico	28
2021-02-02	Connecticut	24.9474
2021-02-02	Illinois	21.6364
2021-02-02	New Jersey	23.7
2021-02-02	New York	23.9167
2021-02-02	Puerto Rico	17
2021-02-03	Connecticut	29.08
2021-02-03	Illinois	23.1538
2021-02-03	New Jersey	37
2021-02-03	New York	35.3
2021-02-03	Puerto Rico	16
2021-02-04	Connecticut	31.8
2021-02-04	Illinois	19.5294
2021-02-04	New Jersey	20.0667
2021-02-04	New York	23.9091
2021-02-05	Connecticut	33.625
2021-02-05	Illinois	22
2021-02-05	New Jersey	26.1667
2021-02-05	New York	25.75
2021-02-06	Connecticut	27.125
2021-02-06	Illinois	23.1579
2021-02-06	New Jersey	20.1364
2021-02-06	New York	23.5
2021-02-07	Connecticut	24.8333
2021-02-07	Illinois	19
2021-02-07	New Jersey	26.2222
2021-02-07	New York	20.4444
2021-02-08	Connecticut	22.1667
2021-02-08	Illinois	23.1429
2021-02-08	New Jersey	23.8
2021-02-08	New York	32.5806
2021-02-09	Connecticut	25.6667
2021-02-09	Illinois	24.0556
2021-02-09	New Jersey	24.1608
2021-02-09	New York	24.8367
2021-02-10	Connecticut	23.9211
2021-02-10	Illinois	24.8108
2021-02-10	New Jersey	25.6522
2021-02-10	New York	23.4762
2021-02-10	Puerto Rico	23
2021-02-11	Connecticut	22.1064
2021-02-11	Illinois	23.0976
2021-02-11	New Jersey	24.9756
2021-02-11	New York	22.9839
2021-02-12	Connecticut	24.72
2021-02-12	Illinois	20.3333
2021-02-12	New Jersey	22.4203
2021-02-12	New York	23.6061
2021-02-13	Connecticut	23
2021-02-13	Illinois	23.6667
2021-02-13	New Jersey	27.5
2021-02-13	New York	20.3077
2021-02-14	Connecticut	24.6875
2021-02-14	Illinois	20
2021-02-14	New Jersey	23.375
2021-02-14	New York	32.125
2021-02-15	Connecticut	23.3684
2021-02-15	Illinois	20.2105
2021-02-15	New Jersey	24.5652
2021-02-15	New York	26.4571
2021-02-16	Connecticut	22.3846
2021-02-16	Illinois	18.3158
2021-02-16	New Jersey	21.1538
2021-02-16	New York	27.1538
2021-02-17	Connecticut	21.4865
2021-02-17	Illinois	21.2778
2021-02-17	New Jersey	23.4545
2021-02-17	New York	28.2593
2021-02-17	Puerto Rico	24
2021-02-18	Connecticut	23.1429
2021-02-18	Illinois	23.2157
2021-02-18	New Jersey	26.5
2021-02-18	New York	28.2632
2021-02-18	Puerto Rico	23
2021-02-19	Connecticut	23.45
2021-02-19	Illinois	19.8462
2021-02-19	New Jersey	23.6875
2021-02-19	New York	21.6842
2021-02-19	Puerto Rico	20
2021-02-20	Connecticut	19.25
2021-02-20	Illinois	21.1667
2021-02-20	New Jersey	13.9259
2021-02-20	New York	25.9091
2021-02-21	Connecticut	21.1667
2021-02-21	Illinois	21.5
2021-02-21	New Jersey	22.2143
2021-02-21	New York	23.7333
2021-02-22	Connecticut	22.1389
2021-02-22	Illinois	21.2273
2021-02-22	New Jersey	19.4468
2021-02-22	New York	21.8095
2021-02-22	Puerto Rico	23
2021-02-23	Connecticut	21.1111
2021-02-23	Illinois	22.3529
2021-02-23	New Jersey	26.8824
2021-02-23	New York	22
2021-02-23	Puerto Rico	19
2021-02-24	Connecticut	21.4
2021-02-24	Illinois	23.1071
2021-02-24	New Jersey	28.3521
2021-02-24	New York	26.1774
2021-02-24	Puerto Rico	21
2021-02-25	Connecticut	19.5306
2021-02-25	Illinois	26.3478
2021-02-25	New Jersey	21.3636
2021-02-25	New York	25.6364
2021-02-25	Puerto Rico	16.25
2021-02-26	Connecticut	18.5357
2021-02-26	Illinois	24.5882
2021-02-26	New Jersey	25.9038
2021-02-26	New York	27.8636
2021-02-26	Puerto Rico	15
2021-02-27	Connecticut	21.6667
2021-02-27	Illinois	23.75
2021-02-27	New Jersey	23.5
2021-02-27	New York	25.9091
2021-02-28	Connecticut	26.8
2021-02-28	Illinois	24.7778
2021-02-28	New Jersey	26.1667
2021-02-28	New York	26.6923
2021-03-01	Connecticut	20.0227
2021-03-01	Illinois	24.7619
2021-03-01	New Jersey	22.3051
2021-03-01	New York	24.9048
2021-03-01	Puerto Rico	31
2021-03-02	Connecticut	18.8409
2021-03-02	Illinois	32.2121
2021-03-02	New Jersey	22.9365
2021-03-02	New York	25.0909
2021-03-02	Puerto Rico	39
2021-03-03	Connecticut	16.8333
2021-03-03	Illinois	31
2021-03-03	New Jersey	24.6944
2021-03-03	New York	25.4348
2021-03-03	Puerto Rico	40.25
2021-03-04	Connecticut	17.6522
2021-03-04	Illinois	22.3056
2021-03-04	New Jersey	26.4722
2021-03-04	New York	22.1739
2021-03-04	Puerto Rico	43
2021-03-05	Connecticut	20.6522
2021-03-05	Illinois	21.1154
2021-03-05	New Jersey	22.8902
2021-03-05	New York	21.537
2021-03-05	Puerto Rico	32.8182
2021-03-06	Connecticut	19.6207
2021-03-06	Illinois	25.0714
2021-03-06	New Jersey	21.5676
2021-03-06	New York	20.2727
2021-03-06	Puerto Rico	41
2021-03-07	Connecticut	21.0638
2021-03-07	Illinois	19.25
2021-03-07	New Jersey	22.9038
2021-03-07	New York	22.4783
2021-03-07	Puerto Rico	40
2021-03-08	Connecticut	20.6296
2021-03-08	Illinois	21.0588
2021-03-08	New Jersey	24.2203
2021-03-08	New York	20.8958
2021-03-08	Puerto Rico	33.3333
2021-03-09	Connecticut	20.3085
2021-03-09	Illinois	21.8611
2021-03-09	New Jersey	21.4318
2021-03-09	New York	21.1429
2021-03-09	Puerto Rico	35.125
2021-03-10	Connecticut	19.58
2021-03-10	Illinois	20.6
2021-03-10	New Jersey	29.0682
2021-03-10	New York	26.75
2021-03-10	Puerto Rico	36.3
2021-03-11	Connecticut	21.84
2021-03-11	Illinois	23.4884
2021-03-11	New Jersey	27.4
2021-03-11	New York	26.4375
2021-03-11	Puerto Rico	36
2021-03-12	Connecticut	18.9167
2021-03-12	Illinois	24.8713
2021-03-12	New Jersey	28.5929
2021-03-12	New York	27.3939
2021-03-12	Puerto Rico	32.3333
2021-03-13	Connecticut	18.3056
2021-03-13	Illinois	26.8592
2021-03-13	New Jersey	28.7731
2021-03-13	New York	28.5152
2021-03-14	Connecticut	18.4348
2021-03-14	Illinois	24.8103
2021-03-14	New Jersey	27.6346
2021-03-14	New York	26.7576
2021-03-15	Connecticut	17.9245
2021-03-15	Illinois	23.2857
2021-03-15	New Jersey	25.2786
2021-03-15	New York	23.459
2021-03-15	Puerto Rico	28.8
2021-03-16	Connecticut	18.9455
2021-03-16	Illinois	24.433
2021-03-16	New Jersey	25.6795
2021-03-16	New York	24.4054
2021-03-16	Puerto Rico	26.125
2021-03-17	Connecticut	18.5185
2021-03-17	Illinois	24.5728
2021-03-17	New Jersey	25.23
2021-03-17	New York	22.9688
2021-03-17	Puerto Rico	27.6
2021-03-18	Connecticut	19.6267
2021-03-18	Illinois	23.392
2021-03-18	New Jersey	24.8118
2021-03-18	New York	23.1795
2021-03-18	Puerto Rico	29.2222
2021-03-19	Connecticut	19.0159
2021-03-19	Illinois	23.3711
2021-03-19	New Jersey	23.9924
2021-03-19	New York	22.6562
2021-03-19	Puerto Rico	28.2857
2021-03-20	Connecticut	17.8971
2021-03-20	Illinois	19.7761
2021-03-20	New Jersey	19.6905
2021-03-20	New York	20.2812
2021-03-20	Puerto Rico	27
2021-03-21	Connecticut	18.06
2021-03-21	Illinois	19.3
2021-03-21	New Jersey	20.8248
2021-03-21	New York	19.8085
2021-03-22	Connecticut	15.7778
2021-03-22	Illinois	17.9346
2021-03-22	New Jersey	18.4118
2021-03-22	New York	18.4848
2021-03-22	Puerto Rico	21.6
2021-03-23	Connecticut	14.0571
2021-03-23	Illinois	17.0889
2021-03-23	New Jersey	20.9006
2021-03-23	New York	21.1781
2021-03-23	Puerto Rico	21.3333
2021-03-24	Connecticut	16.8132
2021-03-24	Illinois	18.9657
2021-03-24	New Jersey	21.0067
2021-03-24	New York	20.1029
2021-03-24	Puerto Rico	20.6667
2021-03-25	Connecticut	16.2637
2021-03-25	Illinois	20.6
2021-03-25	New Jersey	22.5466
2021-03-25	New York	21.9381
2021-03-25	Puerto Rico	18
2021-03-26	Connecticut	16.1343
2021-03-26	Illinois	18.2429
2021-03-26	New Jersey	19.7233
2021-03-26	New York	20.6129
2021-03-26	Puerto Rico	17
2021-03-27	Connecticut	15.2973
2021-03-27	Illinois	16.8947
2021-03-27	New Jersey	16.969
2021-03-27	New York	18.3824
2021-03-28	Connecticut	12.5
2021-03-28	Illinois	17.234
2021-03-28	New Jersey	17.8765
2021-03-28	New York	17.2917
2021-03-29	Connecticut	14.1818
2021-03-29	Illinois	14.4808
2021-03-29	New Jersey	16.578
2021-03-29	New York	17.2368
2021-03-29	Puerto Rico	17.3333
2021-03-30	Connecticut	14.25
2021-03-30	Illinois	12.5429
2021-03-30	New Jersey	15.9138
2021-03-30	New York	17.1667
2021-03-30	Puerto Rico	16.6154
